# Fatigue symptoms associated with COVID-19 in convalescent or recovered COVID-19 patients; a systematic review and meta-analysis

**DOI:** 10.1101/2021.04.23.21256006

**Authors:** Sanjay Rao, Tarek Benzouak, Sasha Gunpat, Rachel J. Burns, Tayyeb A. Tahir, Stephen Jolles, Steve Kisely

## Abstract

**Background:** The prevalence and prognosis of post-acute stage SARS-CoV-2 infection fatigue symptoms remain largely unknown.
