## Supplementary material for "Fatigue symptoms associated with COVID-19 in convalescent or recovered COVID-19 patients; a systematic review and meta-analysis": S-6

### Sheet: NIH Quality Assessment
Study	Research question. 1	Study population.2	Study population.3	Uniform eligibility criteria.4	Sample size justification.5	Exposure assessed prior to outcome measure.6	Sufficient timeframe.7	Different levels of exposure of interest.8	Exposure measures.9	Repeated exposure.10	Outcome measures.11	Blinding of outcome.12	Follow-up rate.13	Statistical analyses.14	Assessment	Citation
Carfi et al.					N/A			N/A				N/A		N/A	Fair	Carfì, A., Bernabei, R., & Landi, F. (2020). Persistent symptoms in patients after acute COVID-19. Jama, 324(6), 603-605.
Kamal et al.					N/A			N/A				N/A		N/A	Fair	Kamal, M., Abo Omirah, M., Hussein, A., & Saeed, H. (2020). Assessment and characterisation of post‐COVID‐19 manifestations. International Journal of Clinical Practice, e13746.
Zhao et al.								N/A				N/A			Good	Zhao, Y. M., Shang, Y. M., Song, W. B., Li, Q. Q., Xie, H., Xu, Q. F., ... & Luo, H. (2020). Follow-up study of the pulmonary function and related physiological characteristics of COVID-19 survivors three months after recovery. EClinicalMedicine, 25, 100463.
Su et al.								N/A				N/A			Fair	Su, Y., Zhu, L. S., Gao, Y., Li, Y., Xiong, Z., Hu, B., ... & Cheng, F. (2020). Clinical characteristics of Covid-19 patients with re-positive test results: an observational study. medRxiv.
Wang et al.								N/A				N/A			Fair	Wang, X., Xu, H., Jiang, H., Wang, L., Lu, C., Wei, X., ... & Xu, S. (2020). The Clinical Features and Outcomes of Discharged Coronavirus Disease 2019 Patients: A Prospective Cohort Study. QJM: An International Journal of Medicine.
Huang et al.								N/A				N/A			Good	Huang, C., Huang, L., Wang, Y., Li, X., Ren, L., Gu, X., ... & Cao, B. (2021). 6-month consequences of COVID-19 in patients discharged from hospital: a cohort study. The Lancet.
Liang et al.								N/A				N/A			Good	Liang, L., Yang, B., Jiang, N., Fu, W., He, X., Zhou, Y., ... & Wang, X. (2020). Three-Month Follow-Up Study of Survivors of Coronavirus Disease 2019 after Discharge. Journal of Korean medical science, 35(47).
Xiong et al.								N/A				N/A			Good	Xiong, Q., Xu, M., Li, J., Liu, Y., Zhang, J., Xu, Y., & Dong, W. (2020). Clinical sequelae of COVID-19 survivors in Wuhan, China: a single-centre longitudinal study. Clinical Microbiology and Infection, 27(1), 89-95.
El Sayed et al.								N/A				N/A			Fair	El Sayed, S., Shokry, D., & Gomaa, S. M. (2020). Post‐COVID‐19 fatigue and anhedonia: A cross‐sectional study and their correlation to post‐recovery period. Neuropsychopharmacology Reports.
Landi et al.								N/A				N/A			Good	Landi, F., Carfì, A., Benvenuto, F., Brandi, V., Ciciarello, F., Monaco, M. R. L., ... & Team, P. A. C. (2020). Predictive Factors for a New Positive Nasopharyngeal Swab Among Patients Recovered From COVID-19. American Journal of Preventive Medicine, 60(1), 13-19.
de Graaf et al.								N/A				N/A			Fair	de Graaf, M. A., Antoni, M. L., ter Kuile, M. M., Arbous, M. S., Duinisveld, A. J. F., Feltkamp, M. C. W., ... & Roukens, A. H. E. (2021). Short-term outpatient follow-up of COVID-19 patients: A multidisciplinary approach. EClinicalMedicine, 100731.
Daher et al.					N/A			N/A				N/A		N/A	Fair	Daher, A., Balfanz, P., Cornelissen, C., Müller, A., Bergs, I., Marx, N., ... & Müller, T. (2020). Follow up of patients with severe coronavirus disease 2019 (COVID-19): Pulmonary and extrapulmonary disease sequelae. Respiratory medicine, 174, 106197.
Klein et al.								N/A				N/A			Poor	Klein, H., Asseo, K., Karni, N., Benjamini, Y., Nir-Paz, R., Muszkat, M., ... & Niv, M. Y. (2020). Onset, duration, and persistence of taste and smell changes and other COVID-19 symptoms: longitudinal study in Israeli patients. medRxiv.
Knight et al.								N/A				N/A			Poor	Knight, D., Downes, K., Munipalli, B., Halkar, M. G., Logvinov, I. I., Speicher, L. L., & Hines, S. L. Symptoms and Clinical Outcomes of Coronavirus Disease 2019 in the Outpatient Setting. SN Comprehensive Clinical Medicine, 1-8.
Paneroni et al.								N/A				N/A			Good	Paneroni, M., Simonelli, C., Saleri, M., Bertacchini, L., Venturelli, M., Troosters, T., ... & Vitacca, M. (2021). Muscle strength and physical performance in patients without previous disabilities recovering from COVID-19 pneumonia. American Journal of Physical Medicine & Rehabilitation, 100(2), 105-109.
Venturelli et al.					N/A			N/A				N/A		N/A	Fair	Venturelli, S., Benatti, S. V., Casati, M., Binda, F., Zuglian, G., Imeri, G., ... & Rizzi, M. (2021). Surviving COVID-19 in Bergamo Province: a post-acute outpatient re-evaluation. Epidemiology & Infection, 1-25.
Halpin et al.					N/A			N/A				N/A		N/A	Fair	Halpin, S. J., McIvor, C., Whyatt, G., Adams, A., Harvey, O., McLean, L., ... & Collins, T. (2020). Postdischarge symptoms and rehabilitation needs in survivors of COVID‐19 infection: A cross‐sectional evaluation. Journal of medical virology.
Cellai et al.					N/A			N/A				N/A		N/A	Poor	Cellai, M., & O’Keefe, J. B. (2020, October). Characterization of prolonged COVID-19 symptoms in an outpatient telemedicine clinic. In Open forum infectious diseases (Vol. 7, No. 10, p. ofaa420). US: Oxford University Press.
Tenforde et al.								N/A				N/A			Fair	Tenforde, M. W., Kim, S. S., Lindsell, C. J., Rose, E. B., Shapiro, N. I., Files, D. C., ... & Gong, M. N. (2020). Symptom duration and risk factors for delayed return to usual health among outpatients with COVID-19 in a multistate health care systems network—United States, March–June 2020. Morbidity and Mortality Weekly Report, 69(30), 993.
Townsend et al.								N/A				N/A			Good	Townsend, L., Dyer, A. H., Jones, K., Dunne, J., Mooney, A., Gaffney, F., ... & Sugrue, J. A. (2020). Persistent fatigue following SARS-CoV-2 infection is common and independent of severity of initial infection. PloS one, 15(11), e0240784.
D'Cruz et al.								N/A				N/A			Fair	D'Cruz, R. F., Waller, M. D., Perrin, F., Periselneris, J., Norton, S., Smith, L. J., ... & Madula, R. (2020). Chest radiography is a poor predictor of respiratory symptoms and functional impairment in survivors of severe COVID-19 pneumonia. ERJ Open Research.
Mandal et al.								N/A				N/A			Fair	Mandal, S., Barnett, J., Brill, S. E., Brown, J. S., Denneny, E. K., Hare, S. S., ... & Hurst, J. R. (2020). ‘Long-COVID’: a cross-sectional study of persisting symptoms, biomarker and imaging abnormalities following hospitalisation for COVID-19. Thorax.
Latronico et al.								N/A				N/A			Good	Latronico, N., Peli, E., Rodella, F., Novelli, M. P., Rasulo, F. A., Piva, S., & Center, L. O. T. O. (2020). Six-Month Outcome in Survivors of COVID-19 Associated Acute Respiratory Distress Syndrome. Six-Month Outcome in Survivors of COVID-19 Associated Acute Respiratory Distress Syndrome.
Leth et al.								N/A				N/A			Fair	Leth, S., Gunst, J. D., Mathiasen, V. D., Hansen, K. S., Søgaard, O. S., Østergaard, L., ... & Agergaard, J. (2021, January). Persistent symptoms in hospitalized patients recovering from COVID-19 in Denmark. In Open Forum Infectious Diseases.
Bliddal et al.								N/A				N/A			Fair	Bliddal, S., Banasik, K., Pedersen, O. B., Nissen, I., Cantwell, L., Schwinn, M., ... & Feldt-Rasmussen, U. (2021). Acute and persistent symptoms in non-hospitalized PCR-confirmed COVID-19 patients. medRxiv.
Petersen et al.								N/A				N/A			Poor	Petersen, M. S., Kristiansen, M. F., Hanusson, K. D., Danielsen, M. E., Gaini, S., Strøm, M., & Weihe, P. (2020). Long COVID in the Faroe Islands-a longitudinal study among non-hospitalized patients. Clinical Infectious Diseases.
Cirulli et al.								N/A				N/A			Good	Cirulli, E., Barrett, K. M. S., Riffle, S., Bolze, A., Neveux, I., Dabe, S., ... & Washington, N. L. (2020). Long-term COVID-19 symptoms in a large unselected population. medrxiv.
Jacobs et al.								N/A				N/A			Fair	Jacobs, L. G., Gourna Paleoudis, E., Lesky-Di Bari, D., Nyirenda, T., Friedman, T., Gupta, A., ... & Aschner, J. L. (2020). Persistence of symptoms and quality of life at 35 days after hospitalization for COVID-19 infection. PloS one, 15(12), e0243882.
Clavario et al.								N/A				N/A			Fair	Clavario, P., De Marzo, V., Lotti, R., Barbara, C., Porcile, A., Russo, C., ... & Porto, I. (2020). Assessment of functional capacity with cardiopulmonary exercise testing in non-severe COVID-19 patients at three months follow-up. medRxiv.
Carlos et al.					N/A			N/A				N/A		N/A	Fair	Contreras-Andrade, R. I., Juárez-González, L. I., Arellano-Montellano, E. I., & Herrera-García, J. C. (2020). Persistencia de síntomas en pacientes después de la enfermedad por coronavirus (COVID-19) en un hospital de tercer nivel de Puebla, México. Medicina Interna de México, 36(6), 789-793.
Moradian et al.								N/A				N/A			Fair	Moradian, S. T., Parandeh, A., Khalili, R., & Karimi, L. (2020). Delayed Symptoms in Patients Recovered from COVID-19. Available at SSRN 3667840.
Savarraj et al.					N/A			N/A				N/A			Fair	Savarraj, J. P., Burkett, A. B., Hinds, S. N., Paz, A. S., Assing, A. R., Juneja, S., ... & Choi, H. A. (2020). Three-month outcomes in hospitalized COVID-19 patients. medRxiv.
Sudre et al.								N/A				N/A			good	Sudre, C. H., Murray, B., Varsavsky, T., Graham, M. S., Penfold, R. S., Bowyer, R. C., ... & Steves, C. J. (2020). Attributes and predictors of Long-COVID: analysis of COVID cases and their symptoms collected by the Covid Symptoms Study App. medRxiv.
Townsend et al.								N/A				N/A			Good	Townsend, L., Dowds, J., O'Brien, K., Sheill, G., Dyer, A. H., O'Kelly, B., ... & Bannan, C. Persistent Poor Health Post-COVID-19 Is Not Associated with Respiratory Complications or Initial Disease Severity. Annals of the American Thoracic Society, (ja).
Woo et al.								N/A				N/A			Poor	Woo, M. S., Malsy, J., Pöttgen, J., Seddiq Zai, S., Ufer, F., Hadjilaou, A., ... & Friese, M. A. (2020). Frequent neurocognitive deficits after recovery from mild COVID-19. Brain communications, 2(2), fcaa205.
Chun et al.								N/A				N/A			Fair	Chun, H. J., Coutavas, E., Pine, A., Lee, A. I., Yu, V., Shallow, M., ... & Kraft, B. D. (2021). Immuno-fibrotic drivers of impaired lung function in post-COVID-19 syndrome. medRxiv.
Horvath et al.					N/A			N/A				N/A		N/A	Fair	Horvath, L., Lim, J. W. J., Taylor, J. W., Saief, T., Stuart, R., Rimmer, J., & Michael, P. (2020). Smell and taste loss in COVID-19 patients: assessment outcomes in a Victorian population. Acta Oto-Laryngologica, 1-5.
Miyazato et al.					N/A			N/A				N/A		N/A	poor	Miyazato, Y., Morioka, S., Tsuzuki, S., Akashi, M., Osanai, Y., Tanaka, K., ... & Ohmagari, N. (2020, November). Prolonged and late-onset symptoms of coronavirus disease 2019. In Open forum infectious diseases (Vol. 7, No. 11, p. ofaa507). US: Oxford University Press.
Sykes et al.								N/A				N/A			Fair	Sykes, D. L., Holdsworth, L., Jawad, N., Gunasekera, P., Morice, A. H., & Crooks, M. G. (2021). Post-COVID-19 Symptom Burden: What is Long-COVID and How Should We Manage It?. Lung, 1-7.
Goërtz et al.								N/A				N/A			poor	Goërtz, Y. M., Van Herck, M., Delbressine, J. M., Vaes, A. W., Meys, R., Machado, F. V., ... & Spruit, M. A. (2020). Persistent symptoms 3 months after a SARS-CoV-2 infection: the post-COVID-19 syndrome?. ERJ open research, 6(4).
Garrigues et al.								N/A				N/A			Fair	Garrigues, E., Janvier, P., Kherabi, Y., Le Bot, A., Hamon, A., Gouze, H., ... & Nguyen, Y. (2020). Post-discharge persistent symptoms and health-related quality of life after hospitalization for COVID-19. Journal of Infection, 81(6), e4-e6.
