## Supplementary material for "Fatigue symptoms associated with COVID-19 in convalescent or recovered COVID-19 patients; a systematic review and meta-analysis": S-7

### Sheet: Meta-Analysis for Continents
Suplementary Material 7 (S-7)
S-7. Reports of fatigue symptoms during the first six months derived from each continent grouped by sample recruitment setting and fatigue assessment type
Continent	Measure of fatigue	In-patient	Outpatient	Mixed samples	Registry/Dataset	Social media
Europe k = 21	Self-report	k = 11, ER = 0.606, 95%CI [0.536, 0.672], I2 = 79.37%	-	-	k = 1, ER = 0.162, 95%CI [0.112, 0.229]	k = 1, ER = 0.839, 95%CI [0.801, 0.872]
	Validated assesment	k = 4, ER = 0.414, 95%CI [0.283, 0.558], I2 = 84.10%	k = 3, ER = 0.449, 95%CI [0.329, 0.575], I2 = 70.57%	k = 1, ER = 0.083, 95%CI [0.051, 0.134]	-	-
North America k = 8	Self-report	k = 2 , ER = 0.760, 95%CI [0.402, 0.938], I2 = 80.36%	k = 2 , ER = 0.113, 95%CI [0.010, 0.611], I2 = 98.34%	k = 2 , ER = 0.340, 95%CI [0.285, 0.401], I2 = 0%	k = 1, ER = 0.066, 95%CI [0.036, 0.118]	-
	Validated assesment	K = 1, ER = 0.422, 95%CI [0.181, 0.707]	-	-	-	-
Asia k = 10	Self-report	k = 8, ER = 0.229, 95%CI [0.119, 0.394], I2 = 98.95%	-	-	-	k = 1, ER = 0.219, 95%CI [0.150, 0.308]
	Validated assesment	K = 1, ER = 0.450, 95%CI [0.218, 0.706]	-	-	-	-
Africa k = 1	Self-report	-	-	k = 1, ER = 0.728, 95%CI [0.674, 0.777]	-	-
	Validated assesment	-	-	-	-	-
Oceania k = 1	Self-report	-	-	-	k = 1, ER = 0.728, 95%CI [0.010, 0.087]	-										-
	Validated assesment	-	-	-	-	-
